# A gene-based clustering approach reveals QSOX1/IL1RAP as promising biomarkers for the severity of non-alcoholic fatty liver disease

**DOI:** 10.1101/2023.07.26.23293038

**Authors:** Wenfeng Ma, Jinrong Huang, Benqiang Cai, Mumin Shao, Xuewen Yu, Mikkel Breinholt Kjær, Minling Lv, Xin Zhong, Shaomin Xu, Bolin Zhan, Qun Li, Qi Huang, Mengqing Ma, Lei Cheng, Yonglun Luo, Henning Grønæk, Xiaozhou Zhou, Lin Lin

**Affiliations:** Department of Liver Disease, Shenzhen Traditional Chinese Medicine Hospital, Shenzhen, Guangdong 518033, China; Department of Biomedicine, Aarhus University, Aarhus, Denmark; Steno Diabetes Center Aarhus, Aarhus University Hospital, Aarhus, Denmark; Department of Liver Disease, The Fourth Clinical Medical College of Guangzhou University of Chinese Medicine, Shenzhen, 518033, China; Department of Hepatology and Gastroenterology, Aarhus University Hospital, Aarhus, Denmark; Department of Pathology, Shenzhen Traditional Chinese Medicine Hospital, Shenzhen, Guangdong 518033, China; Department of Pathology, The Fourth Clinical Medical College of Guangzhou University of Chinese Medicine, Shenzhen, 518033, China; Department of Clinical Medicine, Aarhus University, Aarhus, Denmark

**Keywords:** Non-alcoholic fatty liver disease, RNA sequencing data integration, non-invasive biomarker, quiescin sulfhydryl oxidase 1, interleukin-1 receptor accessory protein

## Abstract

**Background and Aims:** Non-alcoholic fatty liver disease (NAFLD) is a progressive liver disease that ranges from simple steatosis to inflammation, fibrosis, and cirrhosis. To address the unmet need for new NAFLD biomarkers, we aimed to identify candidate biomarkers using publicly available RNA sequencing (RNA-seq) and proteomics data.

**Methods:** An approach involving unsupervised gene clustering was performed using homogeneously processed and integrated RNA-seq data of 625 liver specimens to screen for NAFLD biomarkers, in combination with public proteomics data from healthy controls and NAFLD patients. Additionally, we validated the results in the NAFLD and healthy cohorts using enzyme-linked immunosorbent assay (ELISA) of plasma and immunohistochemical staining (IHC) of liver samples.

**Results:** We generated a database (https://dreamapp.biomed.au.dk/NAFLD/) for exploring gene expression changes along NAFLD progression to facilitate the identification of genes and pathways involved in the disease’s progression. Through cross-analysis of the gene and protein clusters, we identified 38 genes as potential biomarkers for NAFLD severity. Up-regulation of Quiescin sulfhydryl oxidase 1 (*QSOX1*) and down-regulation of Interleukin-1 receptor accessory protein (*IL1RAP*) were associated with increasing NAFLD severity in RNA-seq and proteomics data. Particularly, the QSOX1/IL1RAP ratio in plasma demonstrated effectiveness in diagnosing NAFLD, with an area under the receiver operating characteristic (AUROC) of up to 0.95 as quantified by proteomics profiling, and an AUROC of 0.82 with ELISA.

**Conclusions:** We discovered a significant association between the levels of QSOX1 and IL1RAP and NAFLD severity. Furthermore, the QSOX1/IL1RAP ratio shows promise as a non-invasive biomarker for diagnosing NAFLD and assessing its severity.

**Lay Summary:** This study aimed to find non-invasive biomarkers for non-alcoholic fatty liver disease (NAFLD). Researchers utilized a new gene clustering method to analyze RNA-seq data from 625 liver samples. The identified biomarkers were further validated using plasma proteomics profiling, enzyme-linked immunosorbent assay (ELISA), and liver immunohistochemical staining (IHC) in three separate groups of healthy controls and NAFLD patients. The study revealed that the levels of QSOX1 were elevated while IL1RAP levels were reduced with increasing severity of NAFLD. Importantly, the ratio of QSOX1 to IL1RAP expression in plasma showed promise as a non-invasive diagnostic tool for assessing the severity of NAFLD, eliminating the reliance on liver biopsy.

**Graphical abstract:** 

**Highlights:**

- RNA-seq data from 625 liver specimens comprising healthy controls and NAFLD patients with increasing severity were utilized for screening NAFLD biomarkers.
- An unsupervised method for clustering genes based on the similarity of gene expression trajectory across all samples enhanced the discovery of novel effective non-invasive NAFLD biomarkers.
- QSOX1, IL1RAP, and especially the QSOX1/IL1RAP ratio, were found to be associated with NAFLD severity.
- The high sensitivity of the QSOX1/IL1RAP ratio in predicting NAFLD severity was validated with plasma proteomics quantification (AUROC = 0.95) and ELISA (AUROC = 0.82) in two independent patient cohorts.
