## Supplementary Table 3 for "A gene-based clustering approach reveals QSOX1/IL1RAP as promising biomarkers for the severity of non-alcoholic fatty liver disease"

### Sheet: Sheet1
Supplementary Table 3. Secreting genes in cluster 4, and 14 of RNA-seq analysis.
A.Secreting genes in cluster 4 of RNA-seq analysis (n=249).
Genes have been investigated relative to NAFLD (n=114).	A2M	PMID:35327501
	ACE2	PMID:35720181
	ADAMTS1	PMID: 36835545
	ADAMTSL2	PMID: 34600973
	AEBP1	PMID: 31299062; PMID: 28214827
	AKR1B10	PMID: 37037945
	ANGPTL2	PMID: 30002695; PMID: 32429849
	ANXA1	PMID: 35913023; PMID: 35438166
	ANXA2	PMID:36329886
	APOD	PMID:30630053; PMID: 35341816
	BGN	PMID: 33739030
	BMP4	PMID: 35995996; PMID: 31831718
	C7	PMID: 31860081
	CCL17	PMID: 31821689
	CCL19	PMID: 30221732; PMID: 16618517
	CCL2	PMID: 36327947
	CCL20	PMID: 32918742; PMID: 31352173
	CCL21	PMID: 31156626
	CCN2	PMID: 35038159
	CCN3	PMID: 29214510
	CCN4	PMID: 35987202;PMID: 29319180
	CHI3L1	PMID: 27739482
	CLCF1	PMID: 35950514
	COL1A1	PMID: 32698042; PMID: 31551515
	COL1A2	PMID: 34508113; PMID: 36034446
	COL3A1	PMID: 34419146; PMID: 36034446
	COL4A1	PMID: 36410673
	COL4A2	PMID: 36034446
	COL4A3	PMID: 31551515
	COL4A5	PMID: 25371540
	COL5A1	PMID: 36034446
	COL6A2	PMID: 35083765
	COL6A3	PMID: 33110211; PMID: 31551515
	COL8A2	PMID: 36034446
	CXCL1	PMID:31705800
	CXCL10	PMID: 25048951
	CXCL6	PMID: 25372401
	CXCL8	PMID: 33042108
	CXCL9	PMID: 23875831
	DCN	PMID: 34560554
	DKK3	PMID: 27016281
	DPT	PMID: 28679947
	EDN1	PMID: 34014280
	EFEMP1	PMID: 33837926
	EFEMP2	PMID: 34508113
	ENPP2	PMID: 35836570
	FAM3B	PMID: 29221790
	FAP	PMID: 25836944
	FBLN5	PMID: 34508113
	FBN1	PMID: 28684781
	FCGBP	PMID: 33067612
	FGF1	PMID: 36902015
	FGF21	PMID: 33381084
	FGFR2	PMID: 29059699
	FSTL3	PMID: 31690932
	GDF15	PMID:31857195
	GPX7	PMID: 32317079
	HBEGF	PMID: 36380355
	IGFBP5	PMID: 32585242
	IGFBP6	PMID: 33125080
	IGFBP7	PMID: 33125080; PMID: 31397492
	IL32	PMID: 31497742
	IL34	PMID: 33444517
	ITGBL1	PMID: 36503447
	JCHAIN	PMID: 35789393
	LAMC3	PMID: 33326461
	LCN2	PMID: 27266617
	LGALS3	PMID: 32690320
	LIF	PMID: 35447114
	LOX	PMID: 35730208
	LOXL1	PMID: 34014450
	LOXL2	PMID: 28468951
	LUM	PMID: 32386798
	MFGE8	PMID: 32297339
	MMP2	PMID: 36769216; PMID: 30965590
	MMP7	PMID： 34524971
	MUC13	PMID: 33811139
	NGF	PMID: 22434756
	NRCAM	PMID: 27855657
	NRG1	PMID: 33541789
	NTS	PMID: 35508252
	PAPLN	PMID: 28219123
	PDGFA	PMID: 33268509
	PDGFB	PMID: 34706243
	PGF	PMID: 36034446
	PLAT	PMID: 35755070
	PLAU	PMID: 30765936; PMID: 25244504
	PTGDS	PMID: 36034446
	PTN	PMID: 34502170
	QSOX1	PMID: 36034446
	SEMA3B	PMID: 27002799
	SEMA3C	PMID: 36551769
	SERPINE1	PMID: 34004161
	SERPINE2	PMID: 20801629
	SFRP4	PMID: 31336149
	SFRP5	PMID: 28824700
	SMOC2	PMID: 30581002
	SOD3	PMID: 36561324;PMID: 27241145
	SPARCL1	PMID: 34651580
	SPINT1	PMID: 36503447
	SPON1	PMID: 36034446
	SPP1	PMID: 33574818
	STC1	PMID: 35603999
	TGFB2	PMID: 31169972
	TGFB3	PMID: 26064382
	THBS1	PMID: 32580141
	THBS2	PMID: 34105780
	TIMP3	PMID: 28751722
	TNFSF12	PMID: 27121253; PMID: 28112681
	TREM2	PMID: 33586673
	VCAN	PMID: 33837926
	VEGFB	PMID: 35907871
	VEGFC	PMID: 31214028
	VWF	PMID: 30936549
Existing research (potential) associated with NAFLD (n=53)	Secreting genes	Reference
Adipokine/proinflammatory cytokine	MZB1	PMID: 21688198
Fat deposition	CHRDL1	PMID: 36831292
	FRZB	PMID: 24731717
	MMP11	PMID: 27617174
Fibrosis	ADAMTS2	PMID: 17929299
	COL15A1	PMID: 25043701
	DMKN	PMID: 33649839
	FBLN1	PMID: 32835735
	FMOD	PMID: 22138190
	JAM3	PMID: 29753567
	LEFTY1	PMID: 36382306
	LOXL4	PMID: 32176358
	MFAP4	PMID: 27055835
	SPON2	PMID: 36528128
	SRPX2	PMID: 34093874
	WNT4	PMID: 18006602
Hepatic steatosis	C1QTNF5	PMID: 27143553
Inflammation	ADAMTS12	PMID: 30030383
	ADGRG1	PMID: 33852720
	EDIL3	PMID: 30455459
	LTBP4	PMID: 34071145
	WFDC1	PMID: 25219356
Lipid metabolism	C1QTNF7	PMID: 34867822
	CLEC11A	PMID: 31494095
	WFDC2	PMID: 32372391
Liver injury	MXRA7	PMID: 29720975
	NPNT	PMID: 23206711
Liver lipid metabolism	C1QTNF2	PMID: 31439668
	CCDC3	PMID: 28827783
Morbid obese and fibrosis	OGN	PMID: 33465489; PMID: 36421687
Obesity	CPA3	PMID: 32788176
	F13A1	PMID: 34462518; PMID: 34462518
	ISLR	PMID: 36077405
	LAMA4	PMID: 36162565; PMID: 34394003
	MFAP2	PMID: 34445187
	OLFML3	PMID: 26931818
	PDGFD	PMID: 33203382
	PLA2G5	PMID: 24910243
	PRELP	PMID: 36674516
	SEMA3G	PMID: 31648186
Obesity and fibrosis	ANGPT1	PMID: 35779860; PMID: 31640116; PMID: 35014213
	COL14A1	PMID: 22367074; PMID: 25807371
	FSTL1	PMID: 30595761; PMID: 36533576
	LAMB1	PMID: 26584808; PMID: 30920297
Obesity and inflammation	PKDCC	PMID: 35293576
Obesity and related metabolic disease	ADAM28	PMID: 28430139
	CCDC80	PMID: 28850155
	CILP	PMID: 30896018
Obesity, fibrosis and inflammation	CRISPLD2	PMID: 31746554; PMID: 26624800
	SEMA3E	PMID: 32569480; PMID: 24930441; PMID: 31776203
	SLIT2	PMID: 34660572; PMID: 36469291; PMID: 32738556
Proinflammatory factor	ECRG4	PMID: 29511297
Repair liver injury	FGF7	PMID: 27148532
Unexplored (n=82)	CBLN1, CCL28, CCN5, ADAMTS10, ALKAL2, ANKDD1A, ANOS1, ARSJ, C16orf89, ABI3BP, CCBE1, MDK, MGP, OLFML1, PLAC9, SRPX, FBLN2, CHRDL2, CA11, EDN2, EMID1, ENDOD1, F3, CMA1, IGLL5, LRRC17, NBL1, COL10A1, COL12A1, COL16A1, PCSK5, PCYOX1L, PODN, COL21A1, COL4A4, COL5A3, COL8A1, COLEC11, CPXM2, CPZ, CTF1, CTHRC1, ZG16B, TPSB2, TPSAB1, TNXB, SSC5D, PI16, ELN, FNDC1, FOLR1, LRCOL1, PDGFRL, SCUBE2, FREM1, GS…
B.Secreting genes in cluster 14 of RNA-seq analysis (n=100).
Genes have been investigated relative to NAFLD (n=48).	ALB	PMID: 35474605; PMID: 32645536
	ANGPTL4	PMID: 33272734
	APOF	PMID: 35735979
	AZGP1	PMID: 31576092
	BCHE	PMID: 34570568
	C4BPA	PMID: 34829865
	C9	PMID: 34558849; PMID: 19821522
	CCN1	PMID: 32081971
	CFB	PMID: 36569882
	CP	PMID: 36261001; PMID: 34860704
	CPN1	PMID: 24785259
	CXCL14	PMID: 29074725
	CXCL2	PMID: 30914267
	EFNA1	PMID: 20956972
	ENPP1	PMID: 20176643
	EPO	PMID: 30583863
	ERBB3	PMID: 33541789
	F11	PMID: 21134109
	FGG	PMID: 27929200
	FGL1	PMID: 23792031
	FST	PMID: 18638391
	GC	PMID: 23213074
	HAMP	PMID: 18469261
	HHIP	PMID: 35040007; PMID: 30943218
	HP	PMID: 18760271
	IGF1	PMID: 36831184; PMID: 36831004
	IGFBP2	PMID: 32762395
	IL1RN	PMID: 22027586
	IL6R	PMID: 29797122
	INHBB	PMID: 34980375
	ITIH4	PMID: 31238892
	LBP	PMID: 18000721
	LPA	PMID: 32527258
	LRG1	PMID: 36943479
	MET	PMID: 30538805
	NAMPT	PMID: 26215259
	PCOLCE	PMID: 35148334
	PLG	PMID: 35261068
	PON3	PMID: 22536512
	RSPO3	PMID: 32160239
	SDC4	PMID: 34374198
	SERPINA1	PMID: 31597010
	SERPINA3	PMID: 31860081
	SERPINA4	PMID: 29679615
	SHBG	PMID: 28359088
	SMOC1	PMID:34959760
	ST6GAL1	PMID: 32222873
	TNFSF10	PMID: 19629467
Existing research (potential) associated with NAFLD (n=14).	Secreting genes	Reference
Obesity	C6	PMID: 28559893
	ENPP3	PMID: 35370964
	GREM2	PMID: 35349825
	IL1RAP	PMID: 24915116
	PCOLCE2	PMID: 34551590
	ZBED3	PMID: 35163195; PMID: 33712067; PMID: 28346859
Coagulation	F2	PMID: 3194893
	FGA	PMID:30019168
	FGB	PMID:30019168
Inflammation	CFHR5	PMID: 35392081
Liver injury	KLKB1	PMID:34566641
Liver lipogenesis	ENTPD5	PMID: 30201971
Lipid metabolism	BTD	PMID: 33473341
Obesity and inflammation	CNDP1	PMID: 29402779; PMID: 36319874
Unexplored (n=38)	ANG, ANGPTL1, ARSK, ART5, B3GAT1, C1RL, C1S, C2, C8A, C8B, CBLN4, CDNF, CFHR3, CFHR4, CHAD, CPN2, FTCDNL1, GDF7, GLT1D1, HPR, ITIH1, ITIH2, ITIH3, IZUMO4, KNG1, LGI1, PROZ, PRSS12, SERPINA10, SERPINA11, SERPINA5, SERPINA6, SERPINC1, SERPIND1, SERPING1, SMPDL3A, TDGF1, TTR
