## Supplementary Table 4 for "A gene-based clustering approach reveals QSOX1/IL1RAP as promising biomarkers for the severity of non-alcoholic fatty liver disease"

### Sheet: Sheet1
Supplementary Table 4. Performance Characteristics of QSOX1, IL1RAP, and the QSOX1/IL1RAP ratio in proteomics data and the results of ELISA
Cohorts	Comparisons（negative vs. positive）	Biomarker	AUROC (95% CI)	Optimal cutoff (Scaled)	Sensitivity	Specificity	Negative cases	Positive cases	‘MedCalc" calculated the sample size. Type I error (Alpha, Significance): 0.05. Type II error (Beta, 1-Power): 0.20.
Proteomic dataset of 40 healthy and NAFLD patients. (PXD011839)	Healthy vs. Cirrhosis	QSOX1/IL1RAP ratio	0.96 (0.77–1.00)	1.12	0.9	1	10	10	Data: Area under ROC curve: 0.96. Null Hypothesis value: 0.5. Sample sizes in negative/positive groups: 10/10. Result: Number of negative cases required: 5. Number of positive cases required: 5.
	Healthy vs. NAFLD+Cirrhosis	QSOX1/IL1RAP ratio	0.95 (0.84–1.00)	1.12	0.9	1	10	30	Data: Area under ROC curve: 0.95. Null Hypothesis value: 0.5. Sample sizes in negative/positive groups: 10/30. Result: Number of negative cases required: 3. Number of positive cases required: 9.
	Healthy vs. NAFLD(NAFLD_ngt, NAFLD_T2D)	QSOX1/IL1RAP ratio	0.95 (0.80–1.00)	1.12	0.9	1	10	20	Data: Area under ROC curve: 0.95. Null Hypothesis value: 0.5. Sample sizes in negative/positive groups: 10/20. Result: Number of negative cases required: 4. Number of positive cases required: 7.
	Healthy vs. NAFLD+Cirrhosis	IL1RAP	0.92 (0.79–0.98)	24.09	0.8	1	10	30	Data: Area under ROC curve: 0.92. Null Hypothesis value: 0.5. Sample sizes in negative/positive groups: 10/30. Result: Number of negative cases required: 4. Number of positive cases required: 10.
	Healthy vs. NAFLD(NAFLD_ngt, NAFLD_T2D)	IL1RAP	0.92 (0.76–0.99)	24.09	0.8	1	10	20	Data: Area under ROC curve: 0.92. Null Hypothesis value: 0.5. Sample sizes in negative/positive groups: 10/20. Result: Number of negative cases required: 4. Number of positive cases required: 8.
	Healthy vs. Cirrhosis	IL1RAP	0.91 (0.70–0.99)	23.82	0.8	1	10	10	Data: Area under ROC curve: 0.91. Null Hypothesis value: 0.5. Sample sizes in negative/positive groups: 10/10. Result: Number of negative cases required: 6. Number of positive cases required: 6.
Plasma ELISA result of 42 healthy and NAFLD patients.	Healthy vs. NAFLD(NAFLD_ngt, NAFLD_T2D)	QSOX1/IL1RAP ratio	0.82 (0.67–0.92)	0.05	0.93	0.57	14	28	Data: Area under ROC curve: 0.82. Null Hypothesis value: 0.5. Sample sizes in negative/positive groups: 14/28. Result: Number of negative cases required: 8. Number of positive cases required: 16.
