## Supplementary Table 5 for "A gene-based clustering approach reveals QSOX1/IL1RAP as promising biomarkers for the severity of non-alcoholic fatty liver disease"

### Sheet: Sheet1
Supplementary Table 5: Characteristics of the populations studied.
1, Archived plasma samples collected from 28 ultrasound-proven NAFLD patients.
No.	Gender	Age(Year)	BMI	Group	Hematology	Liver function tests	Kidney function tests	Serum Lipid	CAP	Fibroscan
N1	Female	40~60	27.9	NAFLD_T2D	-	+	-	+	289	5.3
N2	Female	40~60	27.4	NAFLD_T2D	+/-	-	+/-	-	356	5.5
N3	Male	20~40	26.1	NAFLD_ngt	-	+	+/-	-	270	7.5
N4	Male	20~40	26.8	NAFLD_ngt	-	+	+/-	-	281	5.3
N5	Male	20~40	31.1	NAFLD_ngt	-	+	+	+	?	?
N6	Female	40~60	27.1	NAFLD_ngt	+/-	+	-	+	307	15.1
N7	Male	40~60	34.4	NAFLD_ngt	-	+	-	+	?	?
N8	Male	20~40	32.1	NAFLD_ngt	-	-	-	-	?	?
N9	Female	20~40	26.7	NAFLD_ngt	+/-	+	+/-	+	269	6.1
N10	Female	20~40	29.8	NAFLD_ngt	+/-	-	-	-	331	5.9
N11	Male	20~40	26.6	NAFLD_ngt	-	+	+/-	+	306	4.9
N12	Male	40~60	25.5	NAFLD_ngt	-	+	-	-	333	4.6
N13	Male	20~40	28.4	NAFLD_ngt	-	-	-	-	358	3.5
N14	Male	20~40	28.4	NAFLD_ngt	-	+	+/-	+	365	6.4
N15	Male	20~40	33.9	NAFLD_ngt	+/-	-	+/-	+	?	?
N16	Female	20~40	30.1	NAFLD_ngt	+/-	-	-	+	349	8.4
N17	Female	40~60	26.6	NAFLD_ngt	-	-	-	+	265	4.4
N18	Male	20~40	31.6	NAFLD_ngt	+/-	+	+/-	-	335	7.4
N19	Male	20~40	32.8	NAFLD_ngt	-	-	-	-	?	?
N20	Male	40~60	27.7	NAFLD_ngt	+/-	+	+/-	+	296	6.4
N21	Female	20~40	28.8	NAFLD_ngt	+/-	-	-	+	264	5.2
N22	Male	40~60	27.8	NAFLD_ngt	-	-	-	-	218	4.5
N23	Male	20~40	27.1	NAFLD_ngt	+/-	-	-	+	346	4.4
N24	Male	20~40	27.4	NAFLD_ngt	+/-	-	-	+	326	4.7
N25	Male	20~40	24.6	NAFLD_ngt	+/-	-	+/-	-	285	4.1
N26	Male	20~40	26.8	NAFLD_ngt	-	-	-	-	301	5.2
N27	Female	20~40	32.7	NAFLD_ngt	-	-	-	-	328	4.8
N28	Female	40~60	27.3	NAFLD_ngt	+/-	-	-	-	216	3.7
Supplementary Table 1: + : Abnormal; - : Normal; +/- : No clinical significance; ? : Undetected.
2, Healthy control: Archived plasma samples collected from 14 ultrasound-proven non-NAFLD subjects.
No.	Gender(M/F)	Age(Year)	BMI	Group	Hematology	Liver function tests	Kidney function tests	Serum Lipid	CAP	Fibroscan
C1-14	6/8	26~59	18.7~24.5	Healthy	- or +/-	-	-	-	205~228	3.5-5.6
Supplementary Table 1: + : Abnormal; - : Normal; +/- : No clinical significance; ? : Undetected.
